# Transmission of SARS-CoV-2 associated with aircraft travel: a systematic review (Version 1)

**DOI:** 10.1101/2021.06.03.21258274

**Authors:** EC Rosca, C Heneghan, EA Spencer, J Brassey, A Plüddemann, IJ Onakpoya, D Evans, JM Conly, T Jefferson

## Abstract

**Background:** Air travel may be associated with the spread of viruses via infected passengers and potentially through in-flight transmission. Given the novelty of the SARS-CoV-2 virus, transmission associated with air travel is based on what is known about the dynamics of transmission of other respiratory virus infections, especially those due to other coronaviruses and influenza. Our objective was to provide a rapid summary and evaluation of relevant data on the transmission of SARS-CoV-2 aboard aircraft, report important policy implications, and highlight research gaps requiring urgent attention.

**Methods:** This review is part of an Open Evidence Review on Transmission Dynamics of SARS-CoV-2. We searched LitCovid, medRxiv, Google Scholar, and the WHO Covid-19 database from 1 February 2020 to 27 January 2021 and included studies on the transmission of SARS-CoV-2 aboard aircraft. We assessed study quality based on five criteria and reported important findings.

**Results:** We included 18 studies on in-flight transmission of SARS-CoV-2, representing 130 unique flights and two studies on wastewater from aircraft. The overall quality of reporting was low. Two wastewater studies reported PCR-positive SARS-CoV-2 samples, but with relatively high Cycle threshold values ranging from 36 to 40. The definition of an index case was very heterogeneous across the studies. The proportion of contacts traced ranged from 0.68% to 100%. In total, the authors successfully traced 2800/19729 passengers, 140/180 crew members, and 8/8 medical staff. Altogether, 273 index cases were reported, with 64 secondary cases. No secondary cases were reported in three studies, each investigating one flight. The secondary attack rate among the studies that followed up >80% of the passengers and crew (including data on 10 flights) varied between 0% and 8.2%. The included studies reported on the possibility of SARS-CoV-2 transmission from asymptomatic, pre-symptomatic, and symptomatic individuals. Viral cultures were performed in two studies, with 10 positive results reported. Genomic sequencing and phylogenetic analysis were performed in individuals from four flights, with the completeness of genomic similarity ranging from 81-100%.

**Conclusion:** Current evidence suggests that SARS-CoV-2 can be transmitted during aircraft travel, but the published data do not permit any conclusive assessment of the likelihood and extent. Furthermore, the quality of evidence from most published studies is low. The variation in study design and methodology restricts the comparison of findings across studies. Standardized guidelines for conducting and reporting future studies of transmission on aircrafts should be developed.
