## Appendix 7 for "Transmission of SARS-CoV-2 associated with aircraft travel: a systematic review (Version 1)"

### Sheet: Sheet1
Study	Flight: Origin and destination (direct/indirect flight)	Technical specifications	Ventilation system	Flight duration	Ground delays	Index case definition	Index case number	Index case RT-PCR, Ct	Index case age	Index case gender	Index case country of residence	Index case seating	Index case symptoms during flight	Index case - mask	Contact definition	Contact - RT-PCR, Ct	Genetic sequencing	Secondary case - symptoms	Tracing strategy	Methods used to identify contacts	Methods used for contacting contacts	Number of identified contacts	Number of successfully traced contacts	Number of secondary cases	Age of secondary case	Gender of secondary case	Seating in relation to closest index case	Secondary cases - masks	Immunological status of secondary cases	Exposure of secondary cases (before, during, and after the flight)	Intervention	Notes	Funding
Bae 2020	Italy to South Korea, 31 March 2020 (N/R)	Not specified	Not specified	11 h	Unspecified	Asymptomatic cases were those who were asymptomatic when they tested positive and did not develop symptoms within 14 days after testing	6 px	RT-PCR positive (D1); no data on Ct	28.0 (9.9–45.0)	2F, 4M	Italy	37G, 59D, 59E, 59F, 59G, 1B	Asymptomatic	N95 respirator (except meals and use of toilet), physical distancing	All px, crew and medical staff on the same aircraft	RT-PCR positive (D14), no data on Ct provided	N/A	Symptoms D8	Quarantine of all passengers, crew, and medical staff.	Cohort study, prospective.	Immediate 14 days quarantine of all px, crew and medical staff.	293 px + 10 crew + 8 medical staff = 311	311	1px	28	1F	(40E) She was seated 3 rows away from an asymptomatic individual; she used a toilet, that was shared by px sitting nearby, including an asymptomatic px	N95 respirator; except when she used the toilet	No history of COVID-19; no vaccination	None	Hospitalisation on D14	2 m apart phisical distancing; most px wore the N95 respirators except at mealtimes and when using the toilet during the flight. All px, crew and medical staff were tested for SARS-CoV-2 by RT-PCR twice, on D1 and D14. Limitations: no data on Ct, no WGS	National Research Foundation of Korea (NRF) grant funded by the government of Korea
Chen 2020	Singapore to Hangzhou (China); 24 January 2020 (N/R)	Boeing 787-9	Not specified	4h 50 min	Unspecified	Px who had a SARSCoV- 2 infection confirmed by RT-PCR testing of a throat swab sample, and had symptoms of typical upper respiratory tract infection; Asymptomatic cases - positive RT-PCR test results but without any COVID-19 symptoms. The date of the positive RT-PCR test result was used as the onset date	15 px	RT-PCR positive (3 px - D1; D2); no data on Ct	26; 45; 44;29; 52; 45; 33; 36; 33;32; 43; 44; 26; 28; 27	10F; 5M	China	11D; 12D; 12E; 12A; 44A; 18A; 31K; 31J; 11H; 11J; 30D; 30E; 6H; 16E; 16F	2 px - symptomatic during flight (fever and upper respiratory infection symptoms); 1 px asymptomatic during flight, with symptoms immediately after landing; 2 px - symptomatic D2; 2 px - symptomatic D3; 1 px - symptomatic D7; 1 px - symptomatic D9; 6 px -asymptomatic	Unspecified type of mask; without mask during meals	All px on the flight	RT-PCR positive (15px - D2); , no data on Ct provided	N/A	Symptomatic D9	Quarantine of all passengers	cohort study	Interview face-to-face or by telephone using a standardized questionnaire	320 px, 11 crew	320 px, 11 crew	1 px	44	1M	29B (no infected px in the first three rows); one hour on 30F (in a close proximity to the seats of Cases 7, 8, 11, and 12 (31J; 31K; 30D; 30E)	Unspecified mask type; improper mask positioning for 1h, while seated on 30E; without mask during meals	No history of COVID-19; no vaccination	The secondary case, while seated on 30F, talked to his wife (31E) and son (31F) with his mask loosened; for all the px, authors did not get a detailed and accurate trajectory of each case before boarding.	If symptomatic, px were immediately transferred to hospital	100 px aboard the flight had visited Wuhan; all px were tested with RT-PCR on D2 and D14. Limitations: Recall bias. No detailed and accurate trajectory of each case before boarding. Authors assumed that all 15 index cases were infected before flight. Two index cases presented symptoms on D7, respectivly D9. The crew returned to Singapore on D2; they were foloowed-up retrospectively (data from dip…	Zhejiang province (Zhejiang Scientific and Technological Major Project) under the 2020 Emergency, Zhejiang University special scientific research fund for COVID-19 prevention and control, and Technology Project of Hangzhou Municipality
Choi 2020	Boston, Massachusetts (USA) to Hong Kong (China); 9-10 March 2020 (N/R)	Boeing 777-300ER	Not specified	≈15h	Unspecified	Unclear	2 px	RT-PCR positive (D4, D5); no data on Ct	58; 61	1M; 1F	Within the 14-day incubation period, they visited Toronto, Ontario, Canada (February 15–March 2); New York, New York, USA (March 2–5); and Boston (March 5–9)	Business class, sitting in adjacent rows in individual window-facing seats.	No data on the symptoms during flight; did not fulfil the criteria for SARS-CoV-2 testing upon arrival; on the arrival day - 1 px- fever and productive cough, 1 px - sore throat	Unspecified	Px and crew on the same aircraft	RT-PCR positive (D7, D11), no data on Ct provided	Retrospective analysis of leftover samples; stored upper respiratory samples. Near full-length genomes (sequence length >29,760 nt) by using the Illumina sequencing method from all 4 cases were 100% identical and phylogenetically grouped to clade G; all deduced sequences had a minimum coverage of 100.	1 crew - asymptomatic; 1 crew - symptomatic (D8)	Retrospective search of public records for 1,110 persons with laboratory-confirmed COVID-19 in Hong Kong, including government records compiled by the Centre for Health Protection, Department of Health in Hong Kong, the Vote4HK “COVID-19 in HK” public database and newspaper reports.	Retrospective search from January 23 through June 13, 2020; using Centre for Health Protection public records and the Vote4HK COVID-19 in HK database for case-patients who had traveled before diagnosis	Retrospectively, records check.	294 px, unspecified no of crew	2 crew; only symptomatic COVID-19 cases and known contacts of those and other cases were identified	2 crew	25; 51	1 M; 1F	Crew (flight attendant)	Unspecified	Unavailable history of COVID-19; no vaccination	For one secondary case, the exposure before and after flight is unknown. One index case stayed in Boston during March 5–9. One secondary cases - close contact with index cases. One secondary case - no data on the aircraft sections that the attendant worked in. Index cases - within the 14-day incubation period, they visited Toronto, Ontario, Canada (February 15–March 2); New York, New York, USA (M…	Hospitalisation (D6) - 1 crew; hospitalisation - 1 crew	Their virus genetic sequences of index cases and secondary cases are identical, unique, and belong to a clade not previously identified in Hong Kong, suggesting the inflight transmission. The Other than these 4, none of the 189 viral sequences deduced from samples collected in Hong Kong (January 21–May 12, 2020) belong to this clade. Conversely, in March 2020, virus sequences related to those of …	National Institute of Allergy and Infectious Diseases and the Health and Medical Research Fund. The UK Public Health Rapid Support Team is funded by UK aid from the Department of Health and Social Care and is jointly run by Public Health England and the London School of Hygiene & Tropical Medicine
Eldin 2020	Bangui (Central African Republic) to Yaoundé, then to Paris (France); 25 February 2020 (indirect)	Not specified	Not specified	Not specified	Unspecified	Unclear	1 px	RT-PCR positive (D11), no data on Ct	Not specified	Not specified	France	Not specified	Not specified	Unspecified	Not provided	RT-PCR positive (D14?), no data on Ct provided	N/A	1 px - symptomatic (D4)	Retrospective	Retrospective, investigation by telephone; face-to-face interview of the secondary case	Interview of secondary case	3px	3px	1px	50	1M	Unspecified	Unspecified	No history of COVID-19; no vaccination	The secondary case traveled in the same airplane in which traveled a confirmed COVID-19 case in the previous day; before flight he was exposed to a public of 30 people for 6 days, in closed spaces. The secondary case's partner, presented symptoms (D0-D5), but RT-PCR for SARS-Cov-19 was negative (D8).	Hospitalisation (D14)	The patient and his partner, used the same flight from Bangui to Yaoundé and then to Paris and Marseille in economic class. Authors assume that patient likely was infected in the plane, while traveling with the individual diagnosed eleven days later with COVID-19, in Cameroun. Limitations: no comprehensive assessment of contact tracing; no data on Ct; no WGS. Use of database (GeoSentinel network)…	None
Hoehl 2020	Tel Aviv (Israel) to Frankfurt (Germany); 9 March 2020 (N/R)	Boeing 737-900	Airflow in the cabin: from the ceiling to the floor and from the front to the rear	4h 40 min	Unspecified	Passengers who had contact with a confirmed COVID-19 case starting 7 days earlier	7 px	RT-PCR positive on arrival (D0)	Not specified	Not specified	Germany	H45; J45; J47; H48; J48; K48; J49	4 symptomatic; 2 pre-symptomatic; 1 asymptomatic	No masks	All px on the flight	1 px -RT-PCR positive, no data on Ct provided (D4); SARS-CoV-2 IgG (week 7); 1 px: symptomatic within 14 days after flight, positive SARSCoV- 2-lgG (week 9), no RT-PCR.	N/A	1 px - asymptomatic; 1 px -symptomatic (D5)	Retrospective interview	Retrospective	At the destination airport, a medical evaluation of the tourist group was conducted, including testing for SARS-CoV-2 in a throat swab specimen. Retrospective structured interviews (by phone); 4-5 weeks after flight	78 px	71 px	2 px	Not specified	Not specified	Within 2 rows	No mask	Unavailable history of COVID-19; no vaccination	Case 2- quarantine 14 days strarting D1; negated contact with cases of COVID-19	Quarantine 14 days starting D1	Limitations: SARS-CoV-2 IgG antibody test - passengers who had been seated within 2 rows of the index cases and to those who reported to have been symptomatic within 14 days after flight (13 px, week 6-9). 46 asymptomatic px were not tested (except on D0). No data on Ct. No RT-PCR in px (except on D0). No data on Ct. No WGS. Crew was not investigated.	Not specified (obtained funding)
Khanh 2020	London (UK) to Hanoi (Vietnam); 2 March 2020 (direct)	flight VN54	Not specified	10h 10min	Unspecified	Cases of SARS-CoV-2 infection according to Vietnam Ministry of Health guidelines in place at the time of the investigation	1 px	RT-PCR positive (D4); no data on Ct	27	1F	Vietnam	K5 (business)	Sore throat and cough (onset 1 day before flight)	Unspecified	Suspected flight-associated COVID-19 cases - px or crew members on board flight VN54 landing in Hanoi on March 2 who reported fever and cough, with or without shortness of breath, during March 1–16; confirmed flight-associated COVID-19 cases - px or crew members on flight VN54, regardless whether signs or symptoms developed, who had positive SARS-CoV-2 real-time R-PCR results from nasopharyngeal …	RT-PCR positive (1 px - D5; 10 px - D6; 1 px - D7; 2 px - D10; 1 crew - D13), no data on Ct provided	N/A	8 - asymptomatic ; 4 - symptomatic (D3; D5; D5; D11); 3 - unspecified	Retrospective (33 px lost for follow-up)	Cohort study, retrospective	Interview using standard questionnaire, testing for SARS-CoV-2, and quarantine in designated facilities or at home.	201 px; 16 crew	168 px; 16 crew	14 px; 1 crew	67; 74; 51; 58; 66; 60; 66; 71; 70; 69; 66; 49; 50; 58; 30	6F; 9M	Business (3K; 4K; 4G; 5G; 6G; 7G; 3D; 4D; 5D; 6D; 7D; 5A); Economy (23H; 24E; 1 crew)	Unspecified; mask was not mandatory at that time	Unavailable history of COVID-19; no vaccination	12 px traveled in business class (with the index case), 2 px and 1 flight attendant traveled in economy class	Unspecified	In-depth interviews were conducted with all persons with suspected or confirmed flight-associated cases;all persons with suspected or confirmed flight-associated cases were asked to identify persons with whom they had had close contact (<2 meter distance for >15 min) between arriving in Vietnam and the start of quarantine/isolation. Limitations: 33 px were not traced. No data on Ct; no WGS.	Unspecified
Kong 2021 a	Wuhan (China) to Paris (France); 16 January 2020. (N/R)	Flight AF 139	Not specified	12h	Unspecified	Unclear. Case of SARS-CoV-2 infection, symptomatic, with confirmed RT-PCR, that traveled to Wuhan 6 days before flight.	1 px	RT-PCR positive (D11), no data on Ct	69	1 M	China	L33	Asymptomatic (symptomatic on D10)	Not specified	Epidemiological evidence (travelling or living in Hubei province or communities with a confirmed case of COVID-19, or contact with a confirmed case of COVID-19 or contact with patients with fever and/or respiratory symptoms from Hubei province or communities with confirmed case of COVID-19 within 14 days); clinical evidence included fever and/or respiratory symptoms, pneumonia-related radiologica…	RT-PCR positive (D12 to D24)	N/A	Confirmed cases group B: symptomatic (D13; D24). Suspected case group B: symptomatic D17	Retrospective, travel information, data from hospital	Travel information; routine clinical examinations and virological testing results from hospitals for suspected cases and the Shanghai Public Health Clinical Center for confirmed cases.	N/A	33 px (group A), 25 px (group B)	58 px	3 px (2 confirmed cases, 1 suspected case) from group B; unspecified number from group A	Confirmed cases: 65; 33. Suspected case: 56	Confirmed cases: 2M. Suspected case: 1F	> 3 rows	Not specified	No history of COVID-19; no vaccination	No data on pre-flight and after flight exposure.	Not specified	Limitations: All of the suspected cases were finally excluded from the diagnosis of COVID-19 due to a negative RT-PCR test, though some of them had pulmonary inflammation according to chest CT examination. Recall bias. Authors may have missed asymptomatic px on the passenger flights. No data on Ct. No WGS. Unclear number of secondary cases.	Shanghai Municipal Science and Technology Commission(Epidemiological Study on COVID-19 in Shanghai) and Fudan University (Fudan University Research Project on COVID-19 Emergency.
Kong 2021 b	Paris (France) to Shanghai (China); 27 January 2020 (N/R)	Flight AF 116	Not specified	10h 40 min		Unclear. Case of SARS-CoV-2 infection (confirmed and suspected) from the group of the index case (group A).	Unclear (5 px with confirmed SARS-CoV-2 and 6 with suspected infection)	RT-PCR positive in 5 px, negative in 6 px; No data on Ct	Confirmed px: 69; 77; 36; 43; 49. Suspected: 9; 40; 13; 28; 29; 29	Confirmed : 3F; 2 M. Suspected: 4F; 2M	China	K47; L47; D48; E50	Symptoms: 4 px -D0; 4 px - D6; 1 px - D2; 2 px - D12;	Not specified	Epidemiological evidence (travelling or living in Hubei province or communities with a confirmed case of COVID-19, or contact with a confirmed case of COVID-19 or contact with patients with fever and/or respiratory symptoms from Hubei province or communities with confirmed case of COVID-19 within 14 days); clinical evidence included fever and/or respiratory symptoms, pneumonia-related radiologica…	RT-PCR negative (suspected case)	N/A	Symptomatic D2, D6	Retrospective, travel information, data from hospital	Travel information; routine clinical examinations and virological testing results from hospitals for suspected cases and the Shanghai Public Health Clinical Center for confirmed cases.	N/A	200 px (group C)+ 32 px (group A)	232 px	2 px (suspected cases)	29; 34	2M	< 3 rows	Not specified	No history of COVID-19, no vaccination	1 px was guide of a tour group of 19 members (the rest of the tour group have not developed symptoms). Neither of the 2 px reported travel or living history in Hubei province/communities with confirmed case of COVID-19; contact with confirmed case of COVID-19; or contact with patients with fever and/or respiratory symptoms from Hubei province/ communities with confirmed case of COVID-19, within 1…	Quarantine after arrival	Limitations: All of the suspected cases were finally excluded from the diagnosis of COVID-19 due to a negative RT-PCR test, though some of them had pulmonary inflammation according to chest CT examination. Recall bias. Authors may have missed asymptomatic px on the passenger flights. No data on Ct. No WGS.	Shanghai Municipal Science and Technology Commission (Epidemiological Study on COVID-19 in Shanghai) and Fudan University (Fudan University Research Project on COVID-19 Emergency).
Murphy 2020	Unspecified origin to Ireland; summer 2020 (N/R)	Not specified	Not specified	7.5 h	Unknown	Unclear	Not known (1 to 7)	RT-PCR positive within 5 days of the flight. No data on Ct	Unknown	Unknown	Unknown	Unknown	Asymptomatic or pre-symptomatic (The first 2/13 cases in became symptomatic within 48 h of the flight)	Unknown	An outbreak case was defined as positive PCR for SARS-CoV-2 (naso-pharyngeal swab) in either a passenger or a contact of a passenger. Close contact px were defined as 2 seats in every direction from the first cases notified. Cabin crew were risk-assessed to establish whether they would be classified as close contacts of the cases or whether they had any illness.	RT-PCR positive, no data on Ct provided	99% homology across the virus genome in 5 cases	The first 2/13 cases became symptomatic within 48 h of the flight. 12 px were symptomatic (cough n=7, coryza n=7, fever n=6, sore throat n= 5, loss of taste or smell n=6. No symptoms were reported for 1 case.	Retrospective, close contacts (within 2 rows) for the identified COVID-19 cases	Travel information.	A ‘warn-and-inform’ letter was sent to all px. Px were offered testing where contactable.	49 px, 12 crew	37 px	4 to 12	Not specified	Not specified	Unknown	9 cases - mask; 1 case (child) - without mask; 3 cases - unknown	No history of COVID-19; no vaccination	Group 1 spent up to 12 h overnight in the transit lounge during stopover; Group 2 shared a separate transit lounge; Group 3 and Group 4 had separate short waits of under 2 h in the general airport departure area.	Control measures	Limitations: 11 flight px could not be contacted. The index case is not known. The exact number of secondary cases is not known. WGS performed in 5/13 cases	Not specified
Ng 2020	Wuhan to Singapore; 30 January 2020 (N/R)	Not specified	Not specified	Not specified	Unspecified	Fever (body temperature ≥38°C), RT-PCR positive	2 px	RT-PCR positive (D0), No data on Ct	48; 47	2F	Singapore	Unknown	Symptomatic on arrival (no fever at boarding) (D0) - 2 px	Surgical masks	All px on the flight	6 symptomatic px - RT-PCR negative (D2, D3). On D3, samples from 76/86 asymptomatic px - 1 px positive and 1 px inconclusive result (positive for N gene and negative for ORF1ab gene). On D6 - 87 samples from asymptomatic px - all negative. Ct - 50 cycles	N/A	Asymptomatic	Comprehensive, quarantine of all px at arrival	Prospective, cohort study	Immediate quarantine, checked for symptoms and fever 3 times daily. If symptomatic, they were tested for COVID-19	92 px	92 px	1 px	17	1 M	Unknown	Surgical masks	No history of COVID-19; no vaccination	1 secondary case was close contact to 1 index case (his mother)	Hospitalisation	Limitations: No data on crew. No WGS. The secondary case was close contact with the index case (his mother) (possible alternative exposure)	National Medical Research Council, Ministry of Health, Singapore: Collaborative Solutions Targeting Antimicrobial Resistance Threats in Health Systems (CoSTAR-HS), NMRC Clinician Scientist Award, and NMRC Clinician Scientist Individual Research Grant.
Nir-Paz 2020	Japan to Israel, 20 February 2020 (N/R)	Charter Bombardier Galaxy 6000 commercial aircraft.	2 outflow valves that alternate between, and one air mixture unit (Global Express Integrated Air Management System)	13.5h	Unknown	Positive viral cultures (D4), close contact of COVID-19 patients	2 px	RT-PCR positive - 1 px; Ct 34 (D3); 1 px Ct 24 (D1). 1 viral culture - positive (D4)	76; 62	1M; 1F	Israel	Back of the airplain	Asymptomatic	Surgical masks, replaced every 3 hours for the duration of the flight. Few were using FFP2 masks with unidirectional valve instead. Px were allowed to take off masks for eating and drinking.	All px on the flight	6 RT-PCR consecutive tests during 14 days of quarantine	N/A	N/A	Comprehensive, quarantine of all px	Cohort study	Immediate quarantine	9 px	9 px	0	N/A	N/A	N/A	FFP2, surgical masks	No history of COVID-19; no vaccination	11 px had at least 1 negative RT-PCR for SARS-Cov-2 before flight boarding	Quarantine 14 days	Px were on Diamond Princess. Limitations: only 1 viral culture was done. The study may underestimate the risk of transmission due to the use, by some of the passengers, of higher standard masks (N95). No data on crew.	No funding
Park 2020	Israel to Korea, 16 February 2020 (N/R)	Flight KE 958	Not specified	Not specified	Unspecified	A COVID-19 case was defined as anyone who tested positive through RT-PCR. Index cases - the COVID cases from a group of pilgrims, traveling with aircraft from Israel to Korea.	30 px	RT-PCR positive, Ct<40 (2 px were reported on D5, the rest of the px - D5-D6. Upper respiratory tract (n = 23) Ct = 27.0 (22.1–32.0); Lower respiratory tract (n = 27) Ct = 26.4 (22.7–28.8)	59.5 (58.0–66.0)	22F; 8M	Korea	Not specified	Symptomatic - 1 px - 2 days before flight; 1 px - D0, 8 cases - D1; 5 px - D2; 3 px - D3; 2 px - D4; 1 px - D5; 1 px - D6; 1 px - D7; 1 px - D9; 1 px - D11, 1 px - D12). Asymptomatic - 4 px	Not specified	Contact - persons who have been exposed to a COVID-19 case within 1 day prior to symptom onset or 1 day before the case was sampled. The criteria were changed to 2 days after the revised guideline on April.	RT-PCR positive, Ct < 40	N/A	Not specified	Comprehensive. Contact tracing of COVID-19 cases was conducted from 1 day before symptom onset or 1 day before the case was sampled. The criteria were changed to 2 days after the revised guideline on April.	Airline data. Interview. The history of medical facilities and visiting pharmacies, GPS tracking of cellular phones, and card transactions.	Interview using a standardized infectious disease report. Through cellular phones. Review of medical records.	Not specified	Not specified	1 crew	Not specified	Not specified	Close contact. In charge of the zone where 29 COVID-19 cases were seated	Not specified	Unavailable history of COVID-19; no vaccination	Unclear. The stewardess boarded the airplanes with the tertiary stewardess from Korea to the USA (KE017) and from the USA to Korea (KE012). ((D9)	COVID-19 cases were admitted to designated hospitals. Negative px were quarantined 14 days.	Immediately after 2 pilgrims were confirmed with COVID-19, the remaining 37 pilgrim travelers were aggressively tested for SARS-CoV-2 on D5-D6 regardless of symptoms. Contacts who experienced symptoms within 14 days of home quarantine were also tested for SARS-CoV-2. Limitations: information on the date of symptom onset of one primary case was estimated based on statements from other pilgrim trav…	Not specified
Pavly 2020 a	Tel Aviv to Athens; 27 February 2020 (N/R)	Not specified	Not specified	≈2h	Unknown	A COVID-19 case - a case with signs and symptoms compatible with COVID-19 in a patient with laboratory - confirmed SARS-CoV-2 infection, including fever or symptoms of acute respiratory infection of no other cause, and a recent travel history to a country with evidence of local transmission of SARS-CoV-2 or close contact with a laboratory-confirmed case	2 px	RT-PCR positive, no data on Ct	67; 43	2M	Greece	Within 2 seats of secondary cases	Symptomatic - 1 px 1 day before flight; 1 px - D2	Unspecified	Close contacts (distance of <2 m for >15 min), including px seated 2 seats in all directions around the index case and all crew members and persons who had close contact with the index case (e.g. travel companions or persons providing care)	RT-PCR positive (D4-D7), no data on Ct provided	N/A	3 symptomatic (D4, D4, D5); 1 asymptomatic	Retrospective, focused on close contacts (distance of <2 m for >15 min), including passengers seated 2 seats in all directions around the index case and all crew members and persons who had close contact with the index case (e.g. travel companions or persons providing care)	Airline data	Telephone	162px, 6 crew	161px, 6 crew	4px, 1 crew	Not specified	Not specified	Within 2 rows	Unspecified	Unspecified history of COVID-19; no vaccination	3 out of 4 contact traced passengers who were tested positive, were members of one family (close contact). Crew members did not leave the airport gate after arriving from Athens to Tel Aviv; they embarked shortly after arrival on a return flight. Therefore, exposure to local circulation of SARS CoV-2 in Israel, a country with only one case reported during that period, is extremely unlikely.	None of the secondary cases required hospitalisation. Quarantine 14 days	3 out of 4 contact traced px who were tested positive, were members of one family. Additional data was extracted from Pavly et al. 2020; https://doi.org/10.1093/jtm/taaa102 Limitations: No data on Ct. No WGS. Retrospective study. Not an extensive contact tracing. 3 px were members of a family (alternative exposure)	Unspecified
Pavly 2020 b	18 flights to and from Athens (main countries included Northern Italy, Israel and the United Kingdom. (N/R)	Not specified	Not specified	Not specified	Unknown	A COVID-19 case - a case with signs and symptoms compatible with COVID-19 in a patient with laboratory - confirmed SARS-CoV-2 infection, including fever or symptoms of acute respiratory infection of no other cause, and a recent travel history to a country with evidence of local transmission of SARS-CoV-2 or close contact with a laboratory-confirmed case	21 px	RT-PCR positive, no data on Ct	50; 39; 65; N/A; 54; 67; 43; 28; 28; 28; 28; 37; 70; 58; 58; 56; 37; 57; 54; 53; 35	10F; 11M	18 Greece; 2 Israel; 1 USA	Within 2 seats of secondary cases	6 px symptomatic; 14 px pre-symptomatic (12 with onset of symptoms D1-D3 after their arrival; 1 px with onset on D5; 1 px with onset on D7); 1 px no data was available.	Unspecified	Close contacts (distance of <2 m for >15 min), including px seated 2 seats in all directions around the index case and all crew members and persons who had close contact with the index case (e.g. travel companions or persons providing care)	RT-PCR positive (D4-D7), no data on Ct provided	N/A	3 symptomatic (D4, D4, D5); 1 asymptomatic	Retrospective, focused on close contacts (distance of <2 m for >15 min), including passengers seated 2 seats in all directions around the index case and all crew members and persons who had close contact with the index case (e.g. travel companions or persons providing care)	Airline data	Telephone, email	2203 px; 110 crew	870 px; 90 crew	4px, 1 crew	Not specified	Not specified	Within 2 rows	Unspecified	Unspecified history of COVID-19; no vaccination	3 out of 4 contact traced passengers who were tested positive, were members of one family (close contact). Crew members did not leave the airport gate after arriving from Athens to Tel Aviv; they embarked shortly after arrival on a return flight. Therefore, exposure to local circulation of SARS CoV-2 in Israel, a country with only one case reported during that period, is extremely unlikely.	None of the secondary cases required hospitalisation; quarantine 14 days	Detailed information was available for passengers in 16 flights and for crew members in 17 flights, respectively; detailed epidemiological data about the 21 index cases were available in all 18 flights. Limitations: No data on Ct. No WGS. Retrospective study. Alternative exposure	Unspecified
Schwartz 2020	Guangzhou, then to Toronto (Canada) 22 January 2020 (N/R)	Not specified	Not specified	15 h	Unknown	Unclear	1 px	RT-PCR positive. Coronavirus was detected in both mid-turbinate and throat swabs by PCR and confirmed as 2019-nCoV by sequencing (D2). No data on Ct.	56	1M	Canada	Unspecified	Cough	Unspecified type of mask	Close contacts included individuals sitting within 2 m of the index case during the flight, flight crew members. Non-close contacts - the rest of the px	1 close contact developed symptoms of cough (D7); nasopharyngeal and throat swabs were negative for COVID-19. 5 px (non-close contacts) became symptomatic, were tested and found by nasopharyngeal and throat swabs to be negative for COVID-19. No data on Ct.	N/A	N/A	Retrospective, focused on close contacts (24 individuals sitting within 2 m of the index case during the flight, flight crew members). Non-close contacts	Airline data	Active daily contact monitoring by local public health officials for 14 days from the flight’s arrival. Passengers and crew members who were not from Ontario were referred to their home jurisdictions for follow-up.	approx. 350 px; crew	Unclear	0	N/A	N/A	N/A	Unspecified type of mask	N/A	1 close contact after arrival	Hospitalisation of index case. Active daily monitoring of close contacts (14 days). Self-monitoring for non-close contacts.	Additional data from Silverstein 2020 doi: 10.1016/S0140-6736(20)30370-6. 1 close contact and 5 non-close contacts developed symptoms (date - not specified), but nasopharyngeal and throat swabs were negative for COVID-19 (date not specified). Limitations: Asymptomatic cases could be missed. No data on Ct. No WGS. Alternative exposures not addressed. Date of symptom's onset and date of RT-PCR are …	Unspecified
Speake 2020	Sydney, New South Wales, to Perth, Western Australia; 19 March 2020 (N/R)	Airbus A330-200	Not specified	5 h	Not specified	Primary cases - px with SARS-CoV-2 infection identified by PCR in Western Australia who probably acquired their infection before boarding the fligh. Px with SARS-CoV-2 who had been on a cruise ship with a known outbreak in the 14 days before illness onset and whose specimen yielded a virus genomic sequence closely matching that of the ship’s outbreak strain; any px whose illness began before or w…	18 px: 12 px mid cabin (6 infectious; 6 non-infectious), 6 px aft cabin (5 px infectious, 1 non-infectious)	RT-PCR positive; No data on Ct	Not specified	Not specified	Not specified	Mid cabin: 6 infectious px. Aft cabin: 5 infectious px	Symptomatic: 5/6 infectious px (mid cabin); 2/5 infectious px (aft cabin). Asymptomatic: 4 px	Not specified	Secondary cases - px with PCR-confirmed SARS-CoV-2 infection who had not been on a cruise ship with a known SARS-CoV-2 outbreak within 14 days of illness onset and in whom symptoms developed >48 hours after and within 14 days of the flight. Flight-associated secondary cases - international px who arrived in Sydney on March 19 or domestic Australia travelers who had not been on a cruise ship in th…	RT-PCR positive; No data on Ct	100% coverage - 21 and partial coverage (81%–99%) for 4 samples. 21 complete WGS - belonging to either the A.2 (n = 17) or B.1 (n = 4) sublineages of SARS-CoV-2.	Symptomatic: Secondary cases - 3px - D3; 2 px - D4; 1 px - D5; 1 px - D6; 1 px - D7). Secondary possibly flight associated: 2 px - D3; 1 px - D13	Initial contact tracing - nurses in the North Metropolitan Health Service. RT-PCR in symptomatic px. Initial quarantine of all close contacts of the first 6 px with COVID-19. By D13, SARS-CoV-2 infection was confirmed for >20 passengers on the flight, and attempts were made to notify all remaining px of their potential exposure.	Travel data	Investigation of all symptomatic px	223 px	64 px RT-PCR; 46 px (excluding all index cases)	Secondary cases: 8 px. Secondary possibly flight-associated cases: 3 px	Not specified	Not specified	mid cabin	2 px - wore masks during the flight but not for the entire flight.	No history of COVID-19; no vaccination	3 px with possibly flight-associated infection might have been exposed before or after their journey. 7 primary cases who had disembarked from a cruise ship with known SARS-CoV-2 illnesses on board but in whom symptoms developed >48 hours after the flight could acquire their infection aboard the airplane. No detailed information for all px movements within the airport, at the boarding gate, and a…	All close contacts were informed of their potential exposure to SARS-CoV-2 and directed to quarantine themselves for 14 days.After the infection was confirmed for >20 passengers on the flight, attempts were made to notify all remaining passengers of their potential exposure.	WGS: The virus strain of those on the cruise and the flight was linked (A2-RP) and was not previously identified in Australia. Use of PANGOLIN tool, GISAID database. Virus cultures for primary samples sent directly to the reference laboratory. Culture for 17 PCR-positive specimens, 9 of which grew SARS-CoV-2. Limitations: not all alternative exposures excluded. Recall bias. Ascertainment bias. In…	Not specified
Swadi 2021	Dubai (United Arab Emirates), with a stop in Kuala Lumpur (Malaysia), to Auckland (New Zeeland); 29 September 2020 (indirect)	Boeing 777–300ER	Not specified; the auxiliary power unit was inoperative for ≈30 minutes during the 2-hour refueling stop in Kuala Lumpur, the environmental control system was not working during this period.	18h 2 min	Kuala Lumpur (2-hour refueling stop)	Unspecified. Index cases and and 3 secondary cases were assumed a 5-day incubation period; 1 secondary case was assumed to have a 3-day incubation period. The median presymptomatic infectious period was considered <1–4 days unless a negative PCR result indicated otherwise.	2 px	RT-PCR positive (D3); WGS: GeneXpert,§ E-gene (Ct 14.3; 27), N2-gene (Ct 16.4; 29.3)	Not specified	Not specified	New Zeeland	26D, 26G (within 2 rows of secondary cases)	Pre-symptomatic (symptoms on D2, D3)	Masks and gloves	All px on the flight	1 px - RT-PCR negative on D3, but positive on D8; 1 px - RT-PCR - positive on D3; 1 px - RT-PCR negative on D3, positive on D7; 1 px - RT-PCR negative on D3, positive on D9;	The sequences obtained were assigned to lineage B.1 and were genetically identical, apart from 1 mutation for the sample from one secondary case. GeneXpert§, E-gene (Ct 33.3; 18.5; 18.5; 22.0), N2-gene Ct (36.8; 20.4; 22.3; 22.3)	2 px - asymptomatic; 2 px symptomatic (D5, D3)	Retrospective, all px	Cohort study, airline data, notifiable disease database (EpiSurv)	Immediate quarantine of all px, 14 days	86 px, crew	86 px	4 px	Not specified	Not specified	24C; 27D; 28G; 24D/E/F/G (within 2 rows)	1 px self-reported mask and glove use; 1 px - face mask; 2 px not reported	3 px - pre-flight RT-PCR negative (2 px - 4 days before flight; 1 px - 5 days before flight; 1 px - not tested); no vaccination	The data do not denitively exclude an alternative exposure event, such as virus transmission at the Dubai airport before boarding (e.g., during check-in or in boarding queues).	Quarantine 14 days	The RNA for WGS was extracted from SARS-CoV-2–positive samples. Limitations: Accurately identifying the source of this outbreak may be impeded by substantial biases and gaps in global sequencing data. The data do not definitively exclude an alternative exposure event, such as virus transmission at the Dubai airport. Crew members were not tested.	New Zealand Ministry of Health, Ministry of Business, Innovation and Employment, the New Zealand Health Research Council, and ESR Strategic Innovation Fund.
Yang 2020	Singapore to Hangzhou (China); 1/24/2020 (N/R)	Not specified	Not specified	5h	Unknown	Px with symptoms during flight, with positive RT-PCR.	1px	RT-PCR positive (D1), no data on Ct	45	1M	China	Not specified	Fever	No mask	Px on the flight. The incubation period was defined as the time from the flight arrival to the onset of illness.	RT-PCR (throat swab) positive (1 px - D1, 2 px - D2, 1 px - D3, 1 px - D10; 1 px D14; 2 px - D15, 1 px was negative on D4, D5, and positive on D9)	N/A	2 px - asymptomatic 7 px symptomatic (2 px - D1, 1 px - D2, 2 px - D3, 2 px - D8 )	Retrospective study (medical records focussed on the clinical characteristics of ten patients with COVID-19 successively admitted to Xiaoshan First People’s Hospital, from 25th January to 8th February 2020, after travelling on the flight.	Retrospective, medical records of hospitalized px	All hospitalized px. Interview, data from medical records (retrospective), discussion with the treating phissicians.	314 px, 9 flight attendants	9 px, 9 crew	9 px	26; 45; 33; 52; 20; 32; 33; 25; 27	7F; 2M	Not specified	Most px had taken no precautionary measures against possible exposure to SARS-CoV-2; all flight attendants wore masks	No history of COVID-19; no vaccination. 1 px had previous tuberculosis; his right upper lobe had been resected 20 years earlier.	Asymptomatic px were not assessed. Pre-flight exposure not assessed. no data on px rosters, seat assignments, and contact information for the flight.	Hospitalisation	All px- asymptomatic before flight. No flight attendant was infected (all with mask). Limitations: no data on the other px (follow-up < 50% px); no data on seating; no data on Ct; alternative exposures; the number of crew not reported; some secondary cases had RT-PCR positive on D1-D3. Asymptomatic individuals were not tested	Chinese Foundation for Hepatitis Prevention and Control: TianQing Liver Diseases Research Fund Subject; Natural Science Foundation of Zhejiang Province; Natural Science Foundation of Ningbo; Science and Technology Plan Project of Jiaxing City .
Zhang XA 2020 a	Singapore to Hangzhou (China); 22 January 2020 (N/R)	Flight: NS3530	Not specified	Not specified	Unspecified	Unclear. Px with symptoms and positive RT-PCR for SARS-CoV-2	2 px	RT-PCR positive (D0), No data on Ct	26; 25	1F; 1M	China	56J; 56L	Symptomatic (1 px - onset 6 days pre-flight; 1 px - onset 2 days before flight)	Not specified	Close contracts: including her husband and daughter, 5 px who seated in the same row or 2 rows next to the row of index case, and one flight attendant who had served the index case.	1 px (daughter) - RT-PCR negative. The other 6 px were not tested as they were asymptomatic	WGS for 1 index case: high similarity (> 99%) with SARS-CoV-2 sequences available (GISAID)	N/A	Quarantine of close contacts	Unclear	Quarantine of the close contacts	7 px	7px	0px	N/A	N/A	< 2 rows	Not specified	N/A	Close contacts during flight. The index cases were husband and wife. One close contact was their daughter. No data on the other close contacts	Quarantine 14 days	Limitations: The contact tracing was not comprehensive. No data on alternative exposures. The close contacts were not tested if asymptomatic (except the daughter). No data on Ct. No WGS. No data on the flight duration, protective measures. Asymptomatic individuals not tested	Grants from the National Science Fund for Distinguished Young Scholars
Zhang XA 2020 b	Malaysia to Hangzhou (China); 24 January 2020 (N/R)	Flight TR188	Not specified	4h	Unspecified	Not specified.	Unclear (minimum 3 px with RT-PCR positive on D1)	RT-PCR positive (D1), no data on Ct	46; 26; 33	2F; 1M	China	12D; 11D; 31J	Symptomatic (D0)	Not specified	All px and crew on the flight	RT-PCR positive (D6; D8; D4; D10; D16; D12; D10); No data on Ct	N/A	Symptomatic (2px - D2; 2 px - D3; 1 px - D7; 2 px - D9)	Quarantine of all px (except 18 px and 10 crew); RT-PCR was done only in symptomatic px	Cohort study, active surveillance.	Quarantine of the chinese px and crew	343 px, 21 crew	325px, 11 crew	Unclear. Maximum 7 px	45; 20; 52; 36; 33; 32; 44	4F, 3M	44A; 12C, 44C; 31K; 11G; 11J, 31F	Not specified	Unspecified history of COVID-19; no vaccination	Alternative sources of pre-flight infection, or close contact (family) not excluded.	Quarantine 14 days, hospitalisation	Limitations: no data on crew. No WGS. Asymptomatic px/crew were not tested with RT-PCR. Completeness of contact tracing: 18 px and 10 crew were not followed. The cases originated from areas with active COVID-19 transmission, so they could have gotten SARS-CoV-2 infection in Wuhan/Hubei before travel, or from each other during their 5-day tour in Singapore/Malaysia, or during the 5-h flight. No da…	Grants from the National Science Fund for Distinguished Young Scholars
Zhang J 2020	94 flights to Beijing (China); 1-31 March 2020 - including the 2 seconadry cases. (N/R)	Model of aircraft (top 10 flights): 787-9; 747-8; 380-800; 777-300; 330-300.	Side to side (laminar) air circulation pattern: the air enters the cabin from the top, circulates across the aircraft, and exits the cabin near the floor	Not specified	Unspecified	Not specified. Px were defined as a confirmed case with COVID-19 infection according to the new coronavirus pneumonia diagnosis and treatment program published by the National Health Commission of the People’s Republic of China	159 px (64 flights - only one confirmed case = 64 cases; 30 flights - at least 2 confirmed cases/ flight = 97 cases).	RT-PCR positive within 2.7 (3.1) days, no data on Ct	Not specified	Not specified	53px - England; 46px - Spain; 18 px - Italy; 17 px - USA; 7 px - France; 20px - not specified	Not specified	121 px - symptomatic; 38 px - asymptomatic	Almost every px used a face mask, and some even wore medical protective clothing and goggles during the flight.	Not provided	RT-PCR positive, no data on Ct provided	N/A	Not specified	Retrospective, descriptive study, enrolling px and crew suspected with COVID-19 infection who were bound for Beijing Capital International Airport (PEK) via international flights from March 1 to March 31, 2020. Only suspected passengers, crew and laboratory-confirmed COVID-19 cases were enrolled in this study. Data from publicly available sources, medical records.	Retrospective descriptive study	N/A	14505 px	161px	2 px	Not specified	Not specified	Not specified	Not specified. Almost every px used a face mask, and some even wore medical protective clothing and goggles during the flight.	Unspecified history of COVID-19; no vaccination	None, except in the aircraft	Hospitalization	Of 830 international flights, 94 (11.2%) carried confirmed cases, 64 (68.1%) flights had only one confirmed case and 30 (31.9%) flights had at least two, making a total of 97 confirmed cases.?? Ninety-five of 97 confirmed cases had ascertained epidemiological links by contact tracing or had symptoms before boarding. Limitations: retrospective study, only suspected px, crew and laboratory-confirme…	Beijing Municipal Science and Technology Commission. Ministry of Science and Technology of China, Shandong Provincial Science and Technology Commission
